# Beyond Tumors: Reduced survival linked to pathogenic *PIK3CA* and *TP53* post-zygotic variants in the uninvolved breast tissue of recurrent cancer patients

**DOI:** 10.1101/2024.10.04.24313634

**Authors:** Maria Andreou, Katarzyna Chojnowska, Natalia Filipowicz, Monika Horbacz, Piotr Madanecki, Katarzyna Duzowska, Urszula Ławrynowicz, Hanna Davies, Bożena Bruhn-Olszewska, Mikołaj Koszyński, Kinga Drężek-Chyła, Maciej Jaśkiewicz, Marcin Jąkalski, Anna Kostecka, Marta Drzewiecka-Kłysz, Magdalena Nowikiewicz, Manuela Las-Jankowska, Dariusz Bała, Jacek Hoffman, Ewa Śrutek, Michał Jankowski, Jerzy Jankau, Diana Hodorowicz-Zaniewska, Joanna Szpor, Łukasz Szylberg, Wojciech Zegarski, Tomasz Nowikiewicz, Patrick G. Buckley, Irene Tiemann-Boege, Jakub Mieczkowski, Magdalena Koczkowska, Jan P. Dumanski, Arkadiusz Piotrowski

**Author notes:** A.P., J.P.D, and M. Koczkowska contributed equally. Correspondence: Arkadiusz Piotrowski, 3P-Medicine Laboratory, Medical University of Gdańsk, Gdańsk, Poland.

## Abstract

Histologically normal mammary tissue from breast cancer patients can harbor significant genetic alterations. We analyzed the spectrum of DNA variants in 408 matched histologically normal tissue and tumors from 77 poor-prognosis patients, 49 patients recruited without prognosis bias, and mammary gland samples from 15 non-cancerous individuals. Whole exome sequencing revealed a higher prevalence of pathogenic post-zygotic variants in cancer-associated genes: *AKT1*, *PIK3CA*, *PTEN*, *TBX3*, and *TP53*, affecting poor-prognosis patients (29%), compared to 12.5% in those without prognosis criteria (p=0.0008578). *PIK3CA* variants were recurrent across patients, while *TP53* variants were restricted to those with adverse prognoses. Duplex sequencing detected low-frequency pathogenic *PIK3CA* and *TP53* variants in distant normal tissues of poor-prognosis patients. Disease recurrence significantly reduced survival rates, with poor prognosis patients experiencing higher mortality within 24 months (p=0.0088), further worsened by the presence of pathogenic post-zygotic variants. These findings highlight the importance of genetic monitoring even in microscopically normal mammary tissue.
