## Supplementary Table 1 for "Beyond Tumors: Reduced survival linked to pathogenic *PIK3CA* and *TP53* post-zygotic variants in the uninvolved breast tissue of recurrent cancer patients"

### Sheet: Supplementary Table 1
Supplementary Table 1
Individual ID	Cohort	TNMa	Gradeb	Histological Typec	In situd	ERe	PRe	Ki-67(%)e	HER2e	Subtypef	Recurrence	Reccurrence (in months)	Appearance of second independent tumor	Death	Time of death (in months)	Type of surgeryg	PT	UM	UMD	BL/SK
BCAP01	BCAP	T2 N2a	3	IDC	DCIS	negative	negative	80	positive	HER2-enriched	no	-	yes	no	-	SLND + MRM (Patey)	yes	yes	yes	yes
BCAP02	BCAP	T2 N1a	2	IDC	no	positive	positive	3	n.a.	Luminal A	yes	36	no	yes	47	SLND + MRM (Patey)	yes	yes	no	yes
BCAP03	BCAP	T2 N3a	2	IDC + mucinous	no	positive	negative	15	n.a.	Luminal B	no	-	no	yes	33	MRM (Patey)	yes	yes	no	yes
BCAP04	BCAP	T2 N2a	2	IDC	no	positive	positive	25	n.a.	Luminal A	yes	40	no	yes	72	MRM (Patey)	yes	yes	no	yes
BCAP05	BCAP	T2 N2a	3	ILC + IDC	no	positive	positive	45	n.a.	n.a.	yes	-	yes	yes	12	MRM (Patey)	yes	yes	no	yes
BCAP06	BCAP	T1c N0	2	ILC + IDC	DCIS	positive	positive	30	negative	Luminal B	no	-	yes	no	-	SLND + n.a.	yes	yes	no	yes
BCAP07	BCAP	T1c N0	3	IDC	DCIS	negative	negative	n.a.	negative	TNBC	yes	27	no	yes	30	SLND + Q	yes	yes	no	yes
BCAP08	BCAP	T1c N1a	2	IDC	DCIS	positive	positive	30	negative	Luminal B	no	-	no	yes	4	SLND + BCT	yes	yes	no	yes
BCAP09	BCAP	T2 N0	3	IDC	DCIS	positive	positive	45	negative	Luminal B	yes	-	no	yes	40	SLND + Q	yes	yes	no	yes
BCAP10	BCAP	T2 N0	3	ILC + IDC	LCIS	positive	positive	30	negative	Luminal B	yes	48	no	yes	51	SLND + Q	yes	yes	no	yes
BCAP11	BCAP	T1c N0	2	IDC	DCIS	positive	positive	15	negative	Luminal A	yes	63 and 75	no	no	-	SLND + Q	yes	yes	no	yes
BCAP12	BCAP	T1c N0	3	ILC + IDC	DCIS	positive	positive	55	negative	Luminal B	yes	30	no	yes	76	SLND + Q	yes	yes	no	yes
BCAP13	BCAP	T1c N0	1	IDC	DCIS	positive	negative	n.a.	negative	n.a.	yes	69	no	yes	75	SLND + Q	yes	yes	no	yes
BCAP14	BCAP	T1c N2a	2	IDC	DCIS	positive	negative	n.a.	negative	n.a.	yes	26 and 43	no	yes	53	ALND + n.a.	yes	yes	no	yes
BCAP15	BCAP	T1c N0	3	IDC	DCIS	positive	positive	n.a.	positive	Luminal B	yes	37 and 48	no	yes	64	SLND + Q	yes	yes	no	yes
BCAP16	BCAP	T2 N1a	2	IDC	DCIS	negative	negative	90	positive	HER2-enriched	no	-	no	yes	7	LS + BCT	yes	yes	no	yes
BCAP17	BCAP	T1c N0	2	IDC	DCIS	negative	negative	n.a.	negative	TNBC	no	-	yes	no	-	SLND + Q	yes	yes	no	yes
BCAP18	BCAP	T1c N0	2	ILC + IDC	DCIS	positive	positive	15	negative	Luminal A	no	-	no	yes	63	SLND + Q	yes	yes	no	yes
BCAP19	BCAP	T1c N0	3	ILC + IDC	DCIS	positive	negative	n.a.	negative	n.a.	no	-	yes	no	-	SLND + Q + SM	yes	yes	no	yes
BCAP20	BCAP	T2 N2a	2	IDC	DCIS	positive	positive	20	negative	Luminal B	no	-	yes	no	-	SLND + BCT	yes	yes	no	yes
BCAP21	BCAP	T2 N1a	2	IDC	DCIS	negative	negative	n.a.	negative	TNBC	no	-	no	yes	12	LS + BCT	yes	yes	no	yes
BCAP22	BCAP	T2 N0	2	IDC	DCIS	negative	negative	70	negative	TNBC	yes	71	no	yes	73	SLND + Q	yes	yes	no	yes
BCAP23	BCAP	T1c N0	2	ILC	LCIS	positive	negative	n.a.	negative	Luminal B	no	-	no	yes	61	SLND + Q	yes	yes	no	yes
BCAP24	BCAP	T1b N0	2	IDC	DCIS	positive	positive	25	negative	Luminal B	yes	n.a.	yes	yes	82	SLND + Q	yes	yes	no	yes
BCAP25	BCAP	T2 N1a	3	pappilary	other	positive	positive	60	negative	Luminal B	yes	18	no	yes	32	SLND + BCT	yes	yes	no	yes
BCAP26	BCAP	T2 N1mic	3	IDC	DCIS	positive	positive	20	negative	Luminal B	yes	67	no	no	-	SLND + Q	yes	yes	no	yes
BCAP27	BCAP	T1c N0	2	IDC	DCIS	positive	positive	5	negative	Luminal A	yes	69 and 77	no	yes	83	SLND + Q	yes	yes	no	yes
BCAP28	BCAP	T2 N0	2	IDC	DCIS	positive	positive	10	negative	Luminal A	yes	47	no	yes	83	SLND + Q	yes	yes	no	yes
BCAP29	BCAP	T2 N2a	2	IDC	DCIS	positive	positive	30	negative	Luminal B	yes	29 and 83	no	no	-	SLND + BCT	yes	yes	no	yes
BCAP30	BCAP	T2 N0	3	IDC + comedo	DCIS	positive	negative	n.a.	positive	Luminal B	yes	59	no	yes	67	SLND + Q	yes	yes	no	yes
BCAP31	BCAP	T2 N2a	3	IDC	DCIS	negative	negative	n.a.	negative	TNBC	yes	15	no	yes	20	SLND + BCT	yes	yes	yes	yes
BCAP32	BCAP	T1c N2a	2	IDC	DCIS	positive	positive	30	negative	Luminal B	yes	51	no	no	-	SLND + BCT	yes	yes	yes	yes
BCAP33	BCAP	T2 N0	3	IDC	DCIS	negative	negative	25	positive	HER2-enriched	yes	35	no	no	-	SLND + Q	yes	yes	no	yes
BCAP34	BCAP	T2 N1a	2	IDC	DCIS	positive	negative	20	negative	Luminal B	no	-	yes	no	-	SLND + BCT	yes	yes	no	yes
BCAP35	BCAP	T2 N0	2	IDC	DCIS	positive	positive	15	negative	Luminal A	no	-	no	yes	56	SLND + Q	yes	yes	no	yes
BCAP36	BCAP	T2 N3a	2	IDC	DCIS	positive	negative	15	negative	Luminal B	yes	19	no	yes	40	BCT	yes	yes	no	yes
BCAP37	BCAP	T2 N0	3	IDC + comedo	DCIS	negative	negative	15	positive	HER2-enriched	yes	43	no	no	-	SLND + Q	yes	yes	no	yes
BCAP38	BCAP	T2 N3a	3	IDC	DCIS	negative	negative	35	positive	HER2-enriched	yes	50	no	yes	57	BCT	yes	yes	no	yes
BCAP39	BCAP	T1c N0	2	IDC	DCIS	positive	positive	30	positive	Luminal B	no	-	yes	no	-	SLND + Q	yes	yes	no	yes
BCAP40	BCAP	T2 N0	2	IDC	DCIS	positive	positive	20	negative	Luminal B	yes	5	yes	yes	12	SLND + Q	yes	yes	no	yes
BCAP41	BCAP	T2 N2a	2	IDC	DCIS	positive	positive	10	negative	Luminal A	yes	38	no	no	-	SLND + BCT	yes	yes	no	yes
BCAP42	BCAP	T2 N0	2	ILC	LCIS	positive	positive	20	negative	Luminal B	yes	3 and 18	yes	yes	18	SLND + Q	yes	yes	no	yes
BCAP43	BCAP	T2 N1a	2	IDC	DCIS	positive	positive	15	negative	Luminal A	no	-	no	no	-	SLND + Q	yes	yes	no	yes
BCAP44	BCAP	T2 N2a	3	IDC	DCIS	negative	negative	30	positive	HER2-enriched	no	-	yes	no	-	SLND + Q + ALND	yes	yes	no	yes
BCAP45	BCAP	T2 N0	3	IDC	DCIS	positive	negative	50	negative	Luminal B	no	-	yes	no	-	SLND + Q	yes	yes	no	yes
BCAP46	BCAP	T2 N3a	3	IDC	DCIS	positive	positive	30	negative	Luminal B	yes	2 and 21	no	yes	23	BCT	yes	yes	no	yes
BCAP47	BCAP	T2 N0	3	IDC + comedo	DCIS	negative	negative	35	negative	TNBC	no	-	yes	no	-	SLND + Q	yes	yes	no	yes
BCAP48	BCAP	T2 N0	3	IDC	DCIS	positive	positive	70	negative	Luminal B	no	-	no	yes	34	SLND + Q	yes	yes	yes	yes
BCAP49	BCAP	T2 N0	2	mucinus	other	positive	positive	15	positive	Luminal B	yes	13	no	yes	60	SLND + Q	yes	yes	no	yes
BCAP50	BCAP	T1c N0	2	IDC	DCIS	negative	negative	35	negative	TNBC	no	-	yes	no	-	SLND + Q	yes	no	no	yes
BCAP51	BCAP	T1c N0	3	IDC	DCIS	negative	negative	70	negative	TNBC	no	-	yes	no	-	SLND + Q	yes	yes	no	yes
BCAP52	BCAP	T2 N1a	3	IDC	DCIS	positive	negative	60	negative	Luminal B	yes	16	no	no	-	BCT	yes	yes	no	yes
BCAP53	BCAP	T2 N0	3	ILC	LCIS	positive	positive	15	negative	Luminal A	yes	49	no	no	-	SLND + Q + Q (other breast)	yes	yes	yes	yes
BCAP54	BCAP	T2 N1a	2	IDC	DCIS	negative	negative	60	negative	TNBC	yes	18 and 25	no	yes	35	SLND + Q + ALND	yes	yes	yes	yes
BCAP55	BCAP	T1c N0	3	IDC	DCIS	negative	negative	90	negative	TNBC	no	-	yes	no	-	SLND + Q	yes	yes	no	yes
BCAP56	BCAP	T2 N2a	2	IDC	DCIS	positive	positive	15	negative	Luminal A	yes	48	no	yes	80	SLND + Q + BCT	yes	yes	no	yes
BCAP57	BCAP	T2 N1a	3	IDC	DCIS	negative	negative	70	positive	HER2-enriched	yes	6 and 44	no	no	-	BCT + Q	yes	yes	no	yes
BCAP58	BCAP	T2 N2a	2	IDC	DCIS	positive	negative	25	positive	Luminal B	yes	37	no	yes	57	SLND + BCT + SM	yes	yes	yes	yes
BCAP59	BCAP	T2 N0	2	IDC	DCIS	positive	positive	20	negative	Luminal B	yes	34	yes	yes	59	SLND + Q	yes	yes	no	yes
BCAP60	BCAP	T2 N1a	2	IDC	DCIS	positive	positive	15	negative	Luminal A	no	-	no	yes	21	SLND + BCT	yes	yes	no	yes
BCAP61	BCAP	T2 N3a	na	neuroendocrine carcinoma	other	positive	positive	40	negative	Luminal B	no	-	yes	yes*	69	SLND + Q + ALND	yes	yes	no	yes
BCAP62	BCAP	T2 N2a	2	IDC	DCIS	positive	positive	15	negative	Luminal A	no	-	yes	no	-	LS + BCT	yes	yes	no	yes
BCAP63	BCAP	T2 N1a	3	IDC	DCIS	positive	positive	40	n.a.	Luminal B	yes	29	no	yes	50	SLND + Q + BCT	yes	yes	no	yes
BCAP64	BCAP	T2 N1a	2	IDC	DCIS	positive	negative	25	negative	Luminal B	yes	15	no	yes	17	SLND + Q	yes	yes	no	yes
BCAP65	BCAP	T1c N1a	2	IDC	DCIS	positive	positive	5	negative	Luminal A	yes	2	yes	yes	17	SLND + Q	yes	yes	no	yes
BCAP66	BCAP	y T1c N2a	3	IDC	DCIS	positive	positive	60	negative	Luminal B	no	-	yes	no	-	SLND + Q + ALND	yes	yes	yes	yes
BCAP67	BCAP	T2 N0	3	IDC	DCIS	positive	negative	n.a.	positive	Luminal B	yes	80	yes	yes	88	SLND + Q	yes	yes	no	yes
BCAP68	BCAP	T2 N2a	2	IDC	DCIS	positive	positive	25	negative	Luminal B	no	-	no	yes	28	SLND + MRM (Patey)	yes	yes	no	yes
BCAP69	BCAP	T2 N1a	2	IDC	DCIS	negative	negative	n.a.	negative	TNBC	yes	20	no	yes	32	MRM (Patey)	yes	yes	no	yes
BCAP70	BCAP	T2 N3a	3	IDC	DCIS	positive	positive	70	negative	Luminal B	yes	61	no	yes	97	MRM (Patey)	yes	yes	no	yes
BCAP71	BCAP	T1c N1a	2	IDC	DCIS	negative	negative	20	positive	HER2-enriched	no	-	yes	no	-	SLND + BCT	yes	yes	no	yes
BCAP72	BCAP	T1c N0	3	IDC	DCIS	positive	positive	40	negative	Luminal B	yes	36	no	yes	64	SLND + Q	yes	yes	no	yes
BCAP73	BCAP	T1c N0	2	IDC + comedo	DCIS	positive	negative	n.a.	positive	Luminal B	no	-	yes	no	-	SLND + Q	yes	yes	no	yes
BCAP74	BCAP	T1c N1a	3	IDC	DCIS	positive	positive	40	negative	Luminal B	yes	43	no	no	-	SLND + BCT + SM	yes	yes	no	yes
BCAP75	BCAP	T2 N0	2	IDC	DCIS	positive	positive	n.a.	negative	n.a.	yes	42 and 120	yes	no	-	SLND + Q	yes	yes	no	yes
BCAP76	BCAP	T2 N2a	2	IDC	DCIS	positive	positive	n.a.	negative	n.a.	yes	19	no	yes	22	MRM (Patey)	yes	yes	no	yes
BCAP77	BCAP	T1c N0	3	IDC + comedo	DCIS	negative	negative	n.a.	positive	HER2-enriched	yes	89	no	no	-	SLND + Q	yes	yes	no	yes
BCUS01	BCUS	T2	2	IDC	DCIS	positive	positive	25	negative	Luminal B	yes	19	no	yes	26	BCT + SLND	yes	yes	no	yes
BCUS02	BCUS	T1c N0(sn)	4	IDC	DCIS	positive	positive	20	negative	Luminal B	no	-	no	no	-	BCT + SLND	yes	yes	no	yes
BCUS03	BCUS	not available	2	IDC + intraductal	no	positive	positive	5	negative	Luminal A	no	-	no	no	-	SM + SLND	yes	yes	no	yes
BCUS04	BCUS	T1c N2a	2	IDC	no	positive	positive	10	negative	Luminal A	no	-	no	no	-	BCT + ALND	yes	yes	no	yes
BCUS05	BCUS	T2m N0(sn)	2	IDC, multifocal	DCIS	positive	positive	50	negative	Luminal B	no	-	no	no	-	BCT + SLND	yes	yes	no	yes
BCUS06	BCUS	T2m N0(sn)	2	mucinous, multifocal	DCIS	positive	positive	15	negative	Luminal A	no	-	no	no	-	BCT + SLND	yes	yes	no	yes
BCUS07	BCUS	T1c N0(sn)	1	IDC	DICS	positive	positive	10	negative	Luminal A	no	-	no	no	-	BCT + SLND	yes	yes	no	yes
BCUS08	BCUS	T2	2	IDC	DCIS	negative	negative	50	positive	HER2-enriched	yes	11	no	no	-	BCT + SLND	yes	yes	no	yes
BCUS09	BCUS	T1c N1a (sn)	2	IDC	DCIS	positive	positive	7	negative	Luminal A	no	-	no	no	-	BCT + SLND	yes	yes	no	yes
BCUS10	BCUS	T2m	2	IDC, multifocal	no	positive	positive	30	negative	Luminal B	no	-	no	no	-	SM	yes	yes	no	yes
BCUS11	BCUS	T1c N0(sn)	1	IDC	DCIS	positive	positive	10	negative	Luminal A	no	-	no	no	-	BCT + SLND	yes	yes	no	yes
BCUS12	BCUS	T1c	2	IDC	DCIS	positive	positive	12	negative	Luminal A	no	-	no	no	-	BCT + SLND	yes	yes	no	yes
BCUS13	BCUS	T2 N0(sn)	2	IDC	no	positive	positive	25	negative	Luminal B	no	-	no	no	-	BCT + SLND	yes	yes	no	yes
BCUS14	BCUS	T2 N0(sn)	2	IDC	no	positive	positive	35	negative	Luminal B	no	-	no	no	-	BCT + SLND	yes	yes	no	yes
BCUS15	BCUS	T2 N0(sn)	2	IDC	DCIS	negative	negative	70	negative	TNBC	no	-	no	no	-	SM	yes	yes	no	yes
BCUS16	BCUS	not available	2	IDC	no	negative	positive	25	positive	n.a.	no	-	no	no	-	SM + ALND	yes	yes	no	yes
BCUS17	BCUS	T1c N1a	2	IDC	no	positive	positive	10	negative	Luminal A	no	-	no	no	-	BCT + ALND	yes	yes	no	yes
BCUS18	BCUS	T2m N2	1	ILC, multifocal	LCIS	positive	positive	5	negative	Luminal A	no	-	no	no	-	SM + SLND	yes	yes	no	yes
BCUS19	BCUS	T2m N1a	2	IDC	no	positive	positive	55	negative	Luminal B	no	-	no	no	-	SM	yes	yes	no	yes
BCUS20	BCUS	T2 N1(mi)(sn)	2	IDC	DCIS	positive	positive	10	negative	Luminal A	no	-	no	no	-	SM	yes	yes	no	yes
BCUS21	BCUS	T1c N0(sn)	2	IDC	no	positive	positive	20	negative	Luminal B	no	-	no	no	-	BCT + SLND	yes	yes	no	yes
BCUS22	BCUS	T1c N0(sn)	3	IDC	no	positive	negative	75	negative	Luminal B	yes	11 and 13	no	yes	15	BCT + SLND	yes	yes	no	yes
BCUS23	BCUS	T2 N0(sn)	2	IDC	DCIS	positive	positive	45	negative	Luminal B	no	-	no	no	-	BCT + SLND	yes	yes	no	yes
BCUS24	BCUS	T2 N0(sn)	2	IDC	no	positive	positive	60	positive	Luminal B	no	-	no	no	-	BCT + SLND	yes	yes	no	yes
BCUS25	BCUS	T1c(m)	2	IDC	DCIS	positive	positive	10	negative	Luminal A	no	-	no	no	-	BCT	yes	yes	no	yes
BCUS26	BCUS	T2(m) N2a	2	IDC, multifocal	no	positive	positive	40	negative	Luminal B	yes	3	no	yes	16	SM + ALND	yes	yes	no	yes
BCUS27	BCUS	T2 N0(sn)	2	IDC	no	positive	positive	12	negative	Luminal A	no	-	no	no	-	BCT + SLND	yes	yes	no	yes
BCUS28	BCUS	T3 N0(sn)	2	mucinous	no	positive	positive	5	negative	Luminal A	no	-	no	no	-	SM	yes	yes	no	yes
BCUS29	BCUS	T2 N1a(sn)	2	IDC	no	positive	positive	30	negative	Luminal B	no	-	no	no	-	BCT + SLND	yes	yes	no	yes
BCUS30	BCUS	T2 N0(sn)	2	IDC	DCIS	positive	positive	30	positive	Luminal B	no	-	no	no	-	SM	yes	yes	no	yes
BCUS31	BCUS	not available	1	ILC	no	positive	positive	10	negative	Luminal A	no	-	no	no	-	BCT	yes	yes	no	yes
BCUS32	BCUS	T2m	1	IDC	DCIS	positive	positive	30	negative	Luminal B	no	-	no	no	-	SM + SLND	yes	yes	no	yes
BCUS33	BCUS	T1c N2a	2	IDC	no	positive	positive	30	negative	Luminal B	no	-	no	no	-	BCT + SLND	yes	yes	no	yes
BCUS34	BCUS	T2	n.a.	mucinous	no	positive	positive	25	negative	Luminal B	no	-	no	no	-	SM + SLND	yes	yes	no	yes
BCUS35	BCUS	T1c N0(sn)	2	IDC	no	positive	positive	25	negative	Luminal B	no	-	no	no	-	BCT + SLND	yes	yes	no	yes
BCUS36	BCUS	T2 N1a(sn)	2	IDC	DCIS	positive	positive	10	negative	Luminal A	no	-	no	no	-	BCT + SLND	yes	yes	no	yes
BCUS37	BCUS	T2 N1a(sn)	2	IDC	no	positive	positive	40	negative	Luminal B	no	-	no	no	-	BCT + SLND	yes	yes	no	yes
BCUS38	BCUS	T2 N0(sn)	2	IDC	no	positive	positive	15	negative	Luminal A	no	-	no	no	-	BCT + SLND	yes	yes	no	yes
BCUS39	BCUS	T4b N0(sn)	2	IDC	DICS	positive	positive	15	negative	Luminal A	no	-	no	no	-	SM	yes	yes	no	yes
BCUS40	BCUS	T2 N0(sn)	2	mucinous, multifocal	DICS	n.a.	n.a.	10	n.a.	n.a.	no	-	no	no	-	SM	yes	yes	no	yes
BCUS41	BCUS	T2(m)	2	IDC	no	positive	positive	15	negative	Luminal A	no	-	no	no	-	SM	yes	yes	no	yes
BCUS42	BCUS	T3	2	IDC	DCIS	positive	positive	19	negative	Luminal A	no	-	no	no	-	SM + ALND	yes	yes	no	yes
BCUS43	BCUS	T2 N2a	2	ILC	no	positive	positive	20	negative	Luminal B	yes	12	no	no	-	SM + SLND	yes	yes	no	yes
BCUS44	BCUS	not available	2	IDC + ILC	no	positive	positive	10	negative	Luminal A	no	-	no	no	-	BCT	yes	yes	no	yes
BCUS45	BCUS	T1c N2a	3	IDC	DICS	negative	negative	20	positive	HER2-enriched	no	-	no	no	-	BCT + ALND	yes	yes	no	yes
BCUS46	BCUS	T2m	2	ILC, multifocal	no	positive	positive	5	negative	Luminal A	no	-	no	no	-	SM	yes	yes	no	yes
BCUS47	BCUS	T1c N0(sn)	2	IDC	no	negative	positive	25	negative	n.a.	no	-	no	no	-	BCT + SLND	yes	yes	no	yes
BCUS48	BCUS	T1c N0(sn)	2	IDC	DCIS	positive	positive	15	negative	Luminal A	no	-	no	no	-	BCT + SLND	yes	yes	no	yes
BCUS49	BCUS	T2m N2a	2	ILC, multifocal	LCIS	positive	positive	30	negative	Luminal B	no	-	no	no	-	BCT	yes	yes	no	yes
