## Supplementary Table_2 for "Beyond Tumors: Reduced survival linked to pathogenic *PIK3CA* and *TP53* post-zygotic variants in the uninvolved breast tissue of recurrent cancer patients"

### Sheet: Supplementary Table 2A
Supplementary Table 2A
Reference genome: GRCh38
SampleID	Total number of sequenced reads	Total number of uniquely mapped non-duplicate reads	Total number of covered bases	Median coverage (and range) per base	Percentage of targeted bases with coverage ≥10
BCAP01_PT	89281802	79162804	3281785435	80 (0-2529)	0.972057
BCAP01_SK	111532006	99936110	4418576109	107 (0-3370)	0.974339
BCAP01_UM	115222422	99434240	4485917850	111 (0-2623)	0.977276
BCAP02_PT	110978814	98216774	4231360277	102 (0-4102)	0.975619
BCAP02_SK	110908128	98861860	4266335556	104 (0-3898)	0.973967
BCAP02_UM	109432738	95954936	4320309198	107 (0-3710)	0.977018
BCAP03_PT	103903508	91657170	3840456376	95 (0-2910)	0.976078
BCAP03_SK	110846744	99443684	4346592374	105 (0-3369)	0.974547
BCAP03_UM	109745038	95442402	4357465777	108 (0-2914)	0.977517
BCAP04_PT	109469258	98272382	4222929851	101 (0-3219)	0.976336
BCAP04_SK	112840812	101606910	4285375669	105 (0-3042)	0.97445
BCAP04_UM	111696956	98891514	4111237532	102 (0-2881)	0.974208
BCAP05_PT	109960124	98285998	4247545053	99 (0-3975)	0.974761
BCAP05_SK	110018870	98990252	4126077378	100 (0-3324)	0.973489
BCAP05_UM	99411934	86727744	3703825401	91 (0-2963)	0.972727
BCAP06_PT	112481228	100046934	4188262577	102 (0-3229)	0.977746
BCAP06_SK	114066694	97953088	4280073047	105 (0-3291)	0.976163
BCAP06_UM	110779826	98724032	4274479000	107 (0-2871)	0.97841
BCAP07_PT	111665968	100081586	4242394660	105 (0-3063)	0.976648
BCAP07_SK	100240554	93855802	3690400238	92 (0-2551)	0.975087
BCAP07_UM	111164280	97851844	4249627059	106 (0-2747)	0.977626
BCAP08_PT	117390010	103910292	4443547515	109 (0-2981)	0.976953
BCAP08_SK	93527364	87521814	3574659545	89 (0-2140)	0.973528
BCAP08_UM	114423570	101164734	4404573138	110 (0-2762)	0.97803
BCAP09_PT	112288814	95985664	4032245487	99 (0-2562)	0.974736
BCAP09_SK	81983114	71834434	3176066210	79 (0-2089)	0.971162
BCAP09_UM	112826228	99428150	4262778012	107 (0-2768)	0.977251
BCAP10_PT	112810404	100431254	4334748577	105 (0-4815)	0.976355
BCAP10_SK	113054912	98780952	3941847898	96 (0-3488)	0.972849
BCAP10_UM	111889724	98061246	4131412144	101 (0-2946)	0.973211
BCAP11_PT	112586446	99792046	4279664061	105 (0-3206)	0.977347
BCAP11_SK	81025480	75795406	3000159851	75 (0-1647)	0.9748
BCAP11_UM	112765954	101218460	4319812201	107 (0-3192)	0.976405
BCAP12_PT	109180448	95170746	3938280057	95 (0-3258)	0.974233
BCAP12_SK	106730640	93877448	3830179297	94 (0-2852)	0.97461
BCAP12_UM	102332490	96116158	3848198377	96 (0-2630)	0.976117
BCAP13_PT	116664794	101530772	4369628864	105 (0-2606)	0.977824
BCAP13_SK	112413658	97619312	4161300681	102 (0-3166)	0.974476
BCAP13_UM	105194696	99234276	3884841335	97 (0-3061)	0.975052
BCAP14__SK	105452182	99263734	3891816306	96 (0-3247)	0.975496
BCAP14_PT	111486470	99143106	4283598573	99 (0-3985)	0.975615
BCAP14_UM	105339722	94626474	4109472830	102 (0-2790)	0.977506
BCAP15_PT	111214774	98724326	4295619135	105 (0-4252)	0.977826
BCAP15_SK	109357390	95690312	4153349401	101 (0-4260)	0.973962
BCAP15_UM	89531414	76114026	3031137675	74 (0-4051)	0.966849
BCAP16_PT	98440866	87715912	3765170959	92 (0-2718)	0.974393
BCAP16_SK	109463706	94573090	4147435633	101 (0-3038)	0.973321
BCAP16_UM	111765884	99273270	4388645334	111 (0-2513)	0.978181
BCAP17_PT	91113462	81125130	3395461883	84 (0-3749)	0.977891
BCAP17_SK	109612222	96654084	4256652092	104 (0-3571)	0.974787
BCAP17_UM	107469550	94977556	4105553640	102 (0-3561)	0.976869
BCAP18_PT	113101288	100426970	4358456343	108 (0-4692)	0.978289
BCAP18_SK	112963864	98498664	4074711436	100 (0-4257)	0.973109
BCAP18_UM	113013746	99970800	4365941422	109 (0-4202)	0.977099
BCAP19_PT	110726232	100286976	4384012605	109 (0-3182)	0.977738
BCAP19_SK	110351092	97121152	4178802782	103 (0-3807)	0.973913
BCAP19_UM	112359598	101149966	4453563420	110 (0-3566)	0.977246
BCAP20_PT	116383000	103122718	4563316667	111 (0-3541)	0.977054
BCAP20_SK	113957230	98708672	4222667618	102 (0-3173)	0.972498
BCAP20_UM	100547442	88624632	3892019759	96 (0-2575)	0.975991
BCAP21_PT	114836862	102561466	4341449371	107 (0-7154)	0.976901
BCAP21_SK	96524988	83421742	3656034706	90 (0-3410)	0.97331
BCAP21_UM	111569212	99529670	4246894964	106 (0-4025)	0.977339
BCAP22_PT	113135038	100352192	4333540681	107 (0-3775)	0.976865
BCAP22_SK	111167604	97776768	4281351752	105 (0-3120)	0.974958
BCAP22_UM	111843758	100804160	4517246607	112 (0-3521)	0.978586
BCAP23_PT	108929614	96941584	4064908562	96 (0-4258)	0.975751
BCAP23_SK	94375746	83068098	3649983231	90 (0-2479)	0.972843
BCAP23_UM	112265398	99485250	4277822600	106 (0-2615)	0.977273
BCAP24_PT	110361858	98293364	4074286514	100 (0-3230)	0.976126
BCAP24_SK	111858006	98858960	4355108441	107 (0-3695)	0.974956
BCAP24_UM	104907220	93005336	4100592905	102 (0-3202)	0.977526
BCAP25_PT	112372378	100541084	4383496184	106 (0-2900)	0.976504
BCAP25_SK	107780022	94506298	4208539045	104 (0-2494)	0.974972
BCAP25_UM	107111566	95412250	4184066424	104 (0-2511)	0.976696
BCAP26_PT	109986398	99072278	4331370324	107 (0-2874)	0.978022
BCAP26_SK	110481510	96368810	4136189525	102 (0-2963)	0.975
BCAP26_UM	102993122	90971056	4034447178	101 (0-2991)	0.976866
BCAP27_PT	112145972	100916144	4392859351	109 (0-2636)	0.977484
BCAP27_SK	111161168	97720372	4262082056	106 (0-2755)	0.975234
BCAP27_UM	107877732	95745024	4071875063	101 (0-2705)	0.97664
BCAP28_PT	109153846	98142106	4307823864	106 (0-3178)	0.976613
BCAP28_SK	110159252	95820724	4182403428	103 (0-2853)	0.973039
BCAP28_UM	112512302	98829242	4299739808	107 (0-2948)	0.97713
BCAP29_PT	96208114	86608400	3779034413	94 (0-2529)	0.975371
BCAP29_SK	78346948	70111530	2966322146	72 (0-2427)	0.965844
BCAP29_UM	100576888	89145476	3816694493	94 (0-2785)	0.974966
BCAP30_PT	114355886	101705788	4381720624	107 (0-3436)	0.976633
BCAP30_SK	113357864	97559732	4222068706	104 (0-3285)	0.974377
BCAP30_UM	113201878	101289414	4489613225	110 (0-3593)	0.976609
BCAP31_PT	109272014	97771968	4223856532	102 (0-4335)	0.977142
BCAP31_SK	109552400	96068434	4256716563	104 (0-3301)	0.974895
BCAP31_UM	99487914	88192402	3854583907	97 (0-2750)	0.978889
BCAP32_PT	113307876	101700394	4521260429	111 (0-2820)	0.977011
BCAP32_SK	115759482	100508916	4460962432	109 (0-2728)	0.974651
BCAP32_UM	110535988	97046746	4259583511	106 (0-2712)	0.977317
BCAP33_PT	113128832	101009664	4448360987	109 (0-3666)	0.97728
BCAP33_SK	113172760	97906178	4321706699	106 (0-3779)	0.975161
BCAP33_UM	102300188	90424162	4008136467	99 (0-3630)	0.975575
BCAP34_PT	105699728	93280836	3912075103	96 (0-2829)	0.974357
BCAP34_SK	112228482	98485482	4193358458	104 (0-2793)	0.975339
BCAP34_UM	110732956	98181290	4339623001	108 (0-2646)	0.976896
BCAP35_PT	100044886	88570462	3822598759	93 (0-3956)	0.975434
BCAP35_SK	111252092	97360274	4172390890	103 (0-4340)	0.975335
BCAP35_UM	112857058	98604002	4216134543	104 (0-4378)	0.976362
BCAP36_PT	112139814	100856950	4341304669	107 (0-3771)	0.976541
BCAP36_SK	112706014	97540838	4161808266	102 (0-3063)	0.973874
BCAP36_UM	112412574	100182094	4376725975	109 (0-3156)	0.976331
BCAP37_PT	111052986	98691736	4253534232	106 (0-2993)	0.977284
BCAP37_SK	110826880	97551702	4221313488	103 (0-3503)	0.974461
BCAP37_UM	109988900	97919292	4324794433	106 (0-3533)	0.976042
BCAP38_PT	85013428	73942328	2804577086	68 (0-2702)	0.96835
BCAP38_SK	111355586	98325072	4285729009	104 (0-4101)	0.973586
BCAP38_UM	109187570	97204154	4227675244	105 (0-3985)	0.976323
BCAP39_PT	112728760	100374142	4319117452	103 (0-3897)	0.975853
BCAP39_SK	115798750	100487622	4460160868	109 (0-3450)	0.974364
BCAP39_UM	109241856	96971800	4272049881	106 (0-3204)	0.977781
BCAP40_PT	96891854	87132110	3724305627	91 (0-2153)	0.973692
BCAP40_SK	116441960	100084254	4419006565	109 (0-2707)	0.975416
BCAP40_UM	82543498	73961556	3320131435	82 (0-2013)	0.974948
BCAP41_PT	110228458	96719000	4090656120	98 (0-2761)	0.974459
BCAP41_SK	116430576	100407750	4377970833	108 (0-3083)	0.975429
BCAP41_UM	93936556	82729294	3640086096	91 (0-2565)	0.97721
BCAP42_PT	98465050	87470662	3689271004	86 (0-2136)	0.972695
BCAP42_SK	111499686	97257756	4120361455	101 (0-2640)	0.974598
BCAP42_UM	96618280	85763266	3765997811	94 (0-2307)	0.976384
BCAP43_PT	109168128	96750056	4156097163	103 (0-3419)	0.976213
BCAP43_SK	112620738	99206114	4283204430	106 (0-3675)	0.975987
BCAP43_UM	100695010	87631090	3813632043	95 (0-2982)	0.975486
BCAP44_PT	112478056	99936702	4328634465	99 (0-7819)	0.977291
BCAP44_SK	103583834	90884456	3988338372	98 (0-2891)	0.975172
BCAP44_UM	112296288	96977350	4039406411	100 (0-3110)	0.975862
BCAP45_PT	112102856	99362356	4266589401	102 (0-3079)	0.975843
BCAP45_SK	111547680	97465450	4172932505	102 (0-3352)	0.973574
BCAP45_UM	109324372	96188064	4182799983	103 (0-3429)	0.975693
BCAP46_PT	110903598	99611296	4320920358	103 (0-4271)	0.975368
BCAP46_SK	107942938	94483314	4122925514	101 (0-3257)	0.97503
BCAP46_UM	98448348	86266702	3824525542	94 (0-2781)	0.974378
BCAP47_PT	115555880	103045752	4328282767	103 (0-3144)	0.976052
BCAP47_SK	110986744	96301692	4205063742	103 (0-3213)	0.973662
BCAP47_UM	111968454	98258750	4370199628	108 (0-2806)	0.976721
BCAP48_PT	110222966	96037882	4008746615	99 (0-3786)	0.975516
BCAP48_SK	111911346	98525610	4281014626	105 (0-3712)	0.973991
BCAP48_UM	87513878	77152028	3450115636	85 (0-2974)	0.974672
BCAP49_PT	110629666	98354828	4143643848	101 (0-2018)	0.976675
BCAP49_SK	112480100	98008364	4258502816	104 (0-2816)	0.974951
BCAP49_UM	103243728	90894746	3966233941	98 (0-2298)	0.975834
BCAP50_PT	98603774	87984950	3782675452	93 (0-2421)	0.975465
BCAP50_SK	113270502	100430638	4250756071	105 (0-3032)	0.976637
BCAP50_UM	96898828	85710682	3784054203	94 (0-2384)	0.974714
BCAP51_PT	111118826	96609832	3899865909	96 (0-2614)	0.974769
BCAP51_SK	110450854	96411002	4042587813	99 (0-2798)	0.972388
BCAP51_UM	112729654	100864132	4436299606	111 (0-2813)	0.977238
BCAP52_PT	103646186	91106752	3690308946	89 (0-3091)	0.973026
BCAP52_SK	113177734	98608186	4211024726	103 (0-3787)	0.973922
BCAP52_UM	112982706	100403652	4450952006	110 (0-3359)	0.976855
BCAP53_PT	109124864	98080608	4247943950	104 (0-4796)	0.975666
BCAP53_SK	109971592	97570894	4224851281	103 (0-3881)	0.974438
BCAP53_UM	114215950	100729734	4449265201	110 (0-3992)	0.976422
BCAP54_PT	108923714	96877312	4288541422	105 (0-4316)	0.976759
BCAP54_SK	112600434	99185056	4321375795	105 (0-4332)	0.974209
BCAP54_UM	106021518	93966140	4212193658	104 (0-3990)	0.976559
BCAP55_PT	99755236	88730980	3865644420	94 (0-2835)	0.974587
BCAP55_SK	110522146	96563708	4261618537	104 (0-3173)	0.974512
BCAP55_UM	104313902	92333752	4089482147	101 (0-2960)	0.976293
BCAP56_PT	104494258	93906316	4137644797	102 (0-2872)	0.976059
BCAP56_SK	112117114	98660628	4299463645	105 (0-3509)	0.974463
BCAP56_UM	110709972	98859136	4405107875	109 (0-3067)	0.976846
BCAP57_PT	112534506	99082202	4170439046	102 (0-3392)	0.975226
BCAP57_SK	110603834	98381918	4119797708	100 (0-3527)	0.973795
BCAP57_UM	109486024	97594160	4249836752	106 (0-3476)	0.976694
BCAP58_PT	105173598	94221900	4130484627	99 (0-10166)	0.976727
BCAP58_SK	110289530	97039610	4081303328	101 (0-2933)	0.974634
BCAP58_UM	111530100	98591330	4212071186	102 (0-5732)	0.972557
BCAP59_PT	98663212	88302310	3722603092	88 (0-3311)	0.974322
BCAP59_SK	110523794	97885036	4167476485	103 (0-3060)	0.975109
BCAP59_UM	112421468	101283280	4465052044	108 (0-3638)	0.976513
BCAP60_PT	109993194	97006672	3933659610	95 (0-4683)	0.977086
BCAP60_SK	109133842	96767574	4220137464	103 (0-3186)	0.975365
BCAP60_UM	111700590	100461052	4392065807	109 (0-2828)	0.974604
BCAP61_PT	103950446	92521660	3930120688	93 (0-7247)	0.975223
BCAP61_SK	111211470	97283462	4153786022	101 (0-3849)	0.975268
BCAP61_UM	100137012	89297102	3906182702	95 (0-3783)	0.973309
BCAP62_PT	111718144	100120244	3854937826	93 (0-4424)	0.976884
BCAP62_SK	111601520	96958692	4097535899	100 (0-3784)	0.97528
BCAP62_UM	112697898	101141966	4529621033	112 (0-4010)	0.973034
BCAP63_PT	109557674	96542476	4077908998	96 (0-2837)	0.975908
BCAP63_SK	111467718	99629674	4385001434	107 (0-3372)	0.974215
BCAP63_UM	104452154	92453306	4057025207	101 (0-3081)	0.974267
BCAP64_PT	109701200	97136864	3938824588	97 (0-2440)	0.975844
BCAP64_SK	108657344	102470174	4154427997	104 (0-2269)	0.974992
BCAP64_SK	112846882	100720342	4465979540	110 (0-2816)	0.976848
BCAP64_UM	94420388	83971940	3537944663	87 (0-2469)	0.97419
BCAP65_PT	76618324	74955616	2691567812	68 (0-2108)	0.970905
BCAP65_SK	111299492	99204256	4350256907	108 (0-3528)	0.976139
BCAP65_UM	91863620	81631626	3547476367	87 (0-3695)	0.975334
BCAP66_PT	112185536	99627238	4299247943	105 (0-4439)	0.975083
BCAP66_SK	113293456	99514476	4293573210	107 (0-4261)	0.977169
BCAP66_UM	111256390	98382232	4202290990	106 (0-2536)	0.965332
BCAP67_PT	112758344	100776274	4345422768	104 (0-2646)	0.975298
BCAP67_SK	111426354	99007726	4300006228	107 (0-2540)	0.976675
BCAP67_UM	91927160	82457982	3620467299	90 (0-2309)	0.974416
BCAP68_PT	115645374	102389594	4471030867	109 (0-2891)	0.977042
BCAP68_SK	109699634	97511024	4273181567	104 (0-3423)	0.974227
BCAP68_UM	111621404	98651174	4363365109	109 (0-2919)	0.976793
BCAP69_PT	99593038	88644884	3825848548	91 (0-4401)	0.974063
BCAP69_SK	110206760	99014770	4120799083	102 (0-3333)	0.975361
BCAP69_UM	116490268	100607362	4414053708	109 (0-3336)	0.976149
BCAP75_PT	114393520	107380282	4369590431	105 (0-2795)	0.975589
BCAP75_SK	82961350	80965774	3041808168	77 (0-1576)	0.972287
BCAP75_UM	113246804	103308646	4436126847	110 (0-2276)	0.977487
BCAP750_PT	111059658	99069566	4295343210	105 (0-3173)	0.976065
BCAP750_SK	112161724	100754876	4319600461	105 (0-4340)	0.973931
BCAP750_UM	114251544	99513786	4317377891	107 (0-3047)	0.977588
BCAP751_PT	109992432	97814426	4127878236	101 (0-3274)	0.97451
BCAP751_SK	111963098	102246418	4358017756	109 (0-2829)	0.977498
BCAP751_UM	107686604	97103496	3844387262	96 (0-2742)	0.974067
BCAP752_PT	111337084	104869248	4395171894	105 (0-3853)	0.976392
BCAP752_SK	109791498	101182878	4338325217	108 (0-2624)	0.977407
BCAP752_UM	110915840	101005154	4374107269	109 (0-2702)	0.975583
BCAP753_PT	109854242	95261598	4112345634	99 (0-4465)	0.976295
BCAP753_SK	113215920	96998266	4309664054	105 (0-4305)	0.975191
BCAP753_UM	109818912	96980468	4389114936	106 (0-4551)	0.97199
BCAP754_PT	104656636	93292866	4002383588	94 (0-2496)	0.975535
BCAP754_SK	110353892	98844804	4313105859	106 (0-2964)	0.975294
BCAP754_UM	109034436	93918792	4130991383	103 (0-2460)	0.976226
BCAP76_PT	109926824	97143506	4174025915	101 (0-2957)	0.975206
BCAP76_SK	110856174	100288240	4246477859	104 (0-2874)	0.974258
BCAP76_UM	92080344	86262038	3399823193	84 (0-2337)	0.968649
BCAP77_PT	108635490	99960428	3792172404	94 (0-3385)	0.974401
BCAP77_SK	102409202	94861972	3838581304	95 (0-3093)	0.974603
BCAP77_UM	110319504	100519084	4259680853	107 (0-3385)	0.977056
BCUS01_BL	111174786	97915000	4233484289	105 (0-2683)	0.9767
BCUS01_PT	105670502	92459064	3899026301	96 (0-2337)	0.97372
BCUS01_UM	111792520	98183470	4358790171	107 (0-2927)	0.976211
BCUS02_BL	113227328	104980400	4276609377	105 (0-3380)	0.976554
BCUS02_PT	104519400	94546898	3818919095	93 (0-2685)	0.976023
BCUS02_UM	109565480	99198358	4163674576	105 (0-2412)	0.975636
BCUS03_BL	112189476	102447550	4482995026	111 (0-3523)	0.975956
BCUS03_PT	112217890	103564786	4260960165	106 (0-3022)	0.977584
BCUS03_UM	111678128	100511550	3858595424	96 (0-3078)	0.976109
BCUS04_BL	106132388	98057276	4041097833	101 (0-2891)	0.976139
BCUS04_PT	111969936	101506294	3170946883	78 (0-2446)	0.969896
BCUS04_UM	110097444	101266294	4285451668	108 (0-2889)	0.977667
BCUS05_BL	110150006	95426464	4273908565	105 (0-2570)	0.977731
BCUS05_PT	109580652	95003402	4113688856	98 (0-2662)	0.97623
BCUS06_BL	109302888	98942608	4001732837	99 (0-2198)	0.976896
BCUS06_PT	109958744	97847848	4319224983	104 (0-3039)	0.974401
BCUS06_UM	111798454	99539864	3788660860	95 (0-1978)	0.976745
BCUS07_BL	113289578	104003432	4323037364	107 (0-2473)	0.976261
BCUS07_PT	101146186	91291624	3884044802	96 (0-2398)	0.972993
BCUS07_UM	108497968	100345832	4155211807	104 (0-2691)	0.974928
BCUS08_BL	113034932	99691672	4411427377	107 (0-3751)	0.977204
BCUS08_PT	93396250	83799006	3046072106	75 (0-2199)	0.970782
BCUS08_UM	109331628	96362410	4142921569	103 (0-3266)	0.977835
BCUS09_BL	110493718	101513338	4285894626	107 (0-3434)	0.976554
BCUS09_PT	96235036	87861608	3440738645	85 (0-2721)	0.975829
BCUS09_UM	110270938	99956826	4242531387	106 (0-2816)	0.977757
BCUS10_BL	109163152	99682250	3390731315	83 (0-2360)	0.970765
BCUS10_PT	80842684	79104736	2879569768	71 (0-1772)	0.97195
BCUS10_UM	112026178	102443366	2788727405	69 (0-1876)	0.972017
BCUS11_BL	110241946	100486706	4364611053	109 (0-2803)	0.97591
BCUS11_PT	109158118	98359842	4087882914	100 (0-3037)	0.977559
BCUS11_UM	112564182	101856026	3490675206	87 (0-2490)	0.975675
BCUS12_BL	109886260	95134844	4078525549	99 (0-2635)	0.977385
BCUS12_PT	111765210	97652982	3959606403	97 (0-2730)	0.976131
BCUS12_UM	100091986	87901746	3554722207	87 (0-2044)	0.972814
BCUS13_BL	71893576	70398022	2662987382	66 (0-1643)	0.968924
BCUS13_PT	109341992	98284832	4132975751	101 (0-2541)	0.976645
BCUS13_UM	112024902	101392672	3492529035	87 (0-2227)	0.973513
BCUS14_BL	108257592	100330400	3974163636	97 (0-2785)	0.974943
BCUS14_PT	109749392	103394584	4332447457	105 (0-3314)	0.977405
BCUS14_UM	80752386	72364748	3152385818	79 (0-2381)	0.974494
BCUS15_BL	113012434	98820560	4471894851	110 (0-3532)	0.977317
BCUS15_PT	110201418	97570280	4464161212	109 (0-3492)	0.975423
BCUS15_UM	110052000	97868782	4333449029	108 (0-3346)	0.976617
BCUS16_BL	112489480	100070160	4511776325	111 (0-2974)	0.976831
BCUS16_PT	110862642	96537348	4047435885	95 (0-4549)	0.969864
BCUS16_UM	111342908	98103362	4094672516	96 (0-3570)	0.968769
BCUS17_BL	111348052	96849312	4333053546	107 (0-2796)	0.977361
BCUS17_PT	104613238	91367896	4083580325	98 (0-3131)	0.976377
BCUS17_UM	110820916	96854362	4359875228	107 (0-2894)	0.977209
BCUS18_BL	98201420	86208892	3850720330	95 (0-2245)	0.975239
BCUS18_PT	116159776	101911682	4394689386	109 (0-2665)	0.976736
BCUS18_UM	109808164	96916898	4222081783	106 (0-2429)	0.977171
BCUS19_BL	106868260	98325654	4105802797	103 (0-2392)	0.976621
BCUS19_PT	80531102	72568288	3177285002	76 (0-2285)	0.968226
BCUS19_UM	88638402	81587878	3433245748	85 (0-2182)	0.975328
BCUS20_BL	110273284	100890808	4240136646	104 (0-2812)	0.976971
BCUS20_PT	102666588	92724764	3764177319	92 (0-2230)	0.976861
BCUS20_UM	111685788	100299782	4188349661	103 (0-2471)	0.977175
BCUS21_BL	75215780	73602148	2461717498	62 (0-2402)	0.968801
BCUS21_PT	111197974	99566708	4352148935	106 (0-2839)	0.975769
BCUS21_UM	111829686	99862898	3786913632	94 (0-2508)	0.976394
BCUS22_BL	109236800	98283100	4197928535	104 (0-2486)	0.976154
BCUS22_PT	101513472	91400546	3260489573	77 (0-3146)	0.968649
BCUS22_UM	118267100	107814032	4284531794	107 (0-2634)	0.975057
BCUS23_BL	109787416	97022366	4058159844	100 (0-3539)	0.97652
BCUS23_PT	110213274	95710468	3886383379	94 (0-6741)	0.974794
BCUS23_UM	118148082	102328854	4328349914	107 (0-3213)	0.974695
BCUS24_BL	109906012	97125704	4386202206	107 (0-3821)	0.976841
BCUS24_PT	110835330	98092848	4336056950	105 (0-4042)	0.977592
BCUS24_UM	109694608	96315424	4116525163	102 (0-3220)	0.976028
BCUS25_BL	109252698	95399908	4105846227	101 (0-2764)	0.976743
BCUS25_PT	110705580	96294904	4159181156	100 (0-2904)	0.975037
BCUS25_UM	110204296	97039502	4103402189	101 (0-2620)	0.977136
BCUS26_BL	113583918	103105140	4435387642	111 (0-2470)	0.977169
BCUS26_PT	113271494	102374782	3662315442	87 (0-2855)	0.971083
BCUS26_UM	106688128	95283702	4110590543	102 (0-2450)	0.975636
BCUS27_BL	115678010	105362866	4309565661	107 (0-4242)	0.976389
BCUS27_PT	109619906	97560336	4083073040	102 (0-4848)	0.975462
BCUS27_UM	110043834	99122854	4298562463	107 (0-4185)	0.977422
BCUS28_BL	84946256	82908464	3007367841	75 (0-2808)	0.971734
BCUS28_PT	112349890	100950168	3815761986	92 (0-3725)	0.97547
BCUS28_UM	105314982	94049714	3737099332	92 (0-3562)	0.974745
BCUS29_BL	111221600	96074290	4101202081	101 (0-2415)	0.975875
BCUS29_PT	109642222	97730092	4298570917	104 (0-3210)	0.976821
BCUS29_UM	111739290	98359798	4243553139	105 (0-2492)	0.976099
BCUS30_BL	112227654	101387752	4304254348	105 (0-3118)	0.973035
BCUS30_PT	110816100	104427782	4414066475	106 (0-3621)	0.978103
BCUS30_UM	111370054	100219988	4335235173	108 (0-3165)	0.976869
BCUS31_BL	110563846	97480084	4301849213	104 (0-3314)	0.975962
BCUS31_PT	109245354	97903844	4291844098	103 (0-3156)	0.975477
BCUS31_UM	111469316	98627208	4466746086	110 (0-2505)	0.976881
BCUS32_BL	110688834	99897088	4295854731	107 (0-2815)	0.978135
BCUS32_PT	111226776	104826104	4363575051	106 (0-2307)	0.97589
BCUS32_UM	77427462	69628182	3024558233	75 (0-1653)	0.971442
BCUS33_BL	110011838	98509074	4215180049	105 (0-2142)	0.975301
BCUS33_PT	111013064	98000492	4277978024	105 (0-2378)	0.977567
BCUS33_UM	109314006	97122802	3794731415	94 (0-2249)	0.976071
BCUS34_BL	111542134	102083322	4041715055	100 (0-2597)	0.973925
BCUS34_PT	112915938	100705650	3867860588	97 (0-2492)	0.976453
BCUS34_UM	110304794	100162828	3319927126	83 (0-2270)	0.974196
BCUS35_BL	108072512	94258068	4126162517	102 (0-2501)	0.976196
BCUS35_PT	110704452	97692976	4011473906	100 (0-2414)	0.976256
BCUS35_UM	109562216	95994116	4139787103	103 (0-2513)	0.976483
BCUS36_BL	111203370	97935240	4363303614	106 (0-3433)	0.976684
BCUS36_PT	90381916	79623340	3605028837	88 (0-2384)	0.975358
BCUS36_UM	111150842	99262954	4491117733	112 (0-2993)	0.978295
BCUS37_BL	110047744	97862752	4257694860	105 (0-3562)	0.976336
BCUS37_PT	112437140	99605102	4346297079	108 (0-3781)	0.976558
BCUS37_UM	96708740	85554690	3742817362	92 (0-3226)	0.974867
BCUS38_BL	107808824	96608528	4152136390	102 (0-2941)	0.976723
BCUS38_PT	109832486	98134002	3427507664	85 (0-2068)	0.975395
BCUS38_UM	113009630	102624736	3104759076	77 (0-1983)	0.971842
BCUS39_BL	104491170	92573302	3759505156	89 (0-4716)	0.968549
BCUS39_PT	111761872	97644290	3930395368	93 (0-4951)	0.970719
BCUS39_UM	109636046	95653380	4130036474	101 (0-3507)	0.975334
BCUS40_BL	110730854	102385848	4127446017	103 (0-2900)	0.976548
BCUS40_PT	86201678	78674046	3140484585	77 (0-2240)	0.973018
BCUS40_UM	111499634	99272020	4338592754	108 (0-2696)	0.976077
BCUS41_BL	108706164	93819496	3808142266	88 (0-4351)	0.96487
BCUS41_PT	110558208	95226608	3831684137	90 (0-5202)	0.966317
BCUS41_UM	113081086	98013226	4053660986	96 (0-4240)	0.968618
BCUS42_BL	109184796	97466554	4197142164	103 (0-2877)	0.976094
BCUS42_PT	101373236	88449196	3724805996	92 (0-2468)	0.973276
BCUS42_UM	117106752	103074464	4032803755	101 (0-2458)	0.976003
BCUS43_BL	111326768	102409234	4402869862	110 (0-3154)	0.976454
BCUS43_PT	112505016	101321360	3288403619	81 (0-2382)	0.972612
BCUS43_UM	103128436	92772590	3832691119	95 (0-2848)	0.975089
BCUS44_BL	113321996	99303622	4321008225	106 (0-4295)	0.977029
BCUS44_PT	111349538	97665642	4181731947	103 (0-4462)	0.977058
BCUS44_UM	111623808	98672044	4423514027	110 (0-3927)	0.97788
BCUS45_BL	116872526	102560442	4609583751	113 (0-3939)	0.97707
BCUS45_PT	112610614	99007342	4306822629	106 (0-3815)	0.976813
BCUS45_UM	117863348	103837844	4655354725	115 (0-3770)	0.977142
BCUS46_BL	112088794	98976134	4393344477	109 (0-3017)	0.977822
BCUS46_PT	113137356	99728656	4430558463	110 (0-2885)	0.978183
BCUS46_UM	111831464	100466508	4387027578	109 (0-2687)	0.977237
BCUS47_BL	110210020	99681184	4091549784	101 (0-3644)	0.975608
BCUS47_PT	95808216	86233868	3652536555	90 (0-4399)	0.97458
BCUS47_UM	111756356	102351460	4263297135	106 (0-3960)	0.975974
BCUS48_BL	83891568	81983182	3091957401	76 (0-2877)	0.971542
BCUS48_PT	96676442	88781580	3314172447	82 (0-2809)	0.97431
BCUS48_UM	103772132	95473820	3944974645	99 (0-2769)	0.975647
BCUS49_BL	109372876	96589858	4148198563	102 (0-2962)	0.97626
BCUS49_PT	112016826	99284364	4309470086	104 (0-4107)	0.975381
BCUS49_UM	111369488	97832790	4237526461	105 (0-3391)	0.976026
RM01_BL	68850328	67442226	2565046077	63 (0-1793)	0.967752
RM01_UM	109276700	99087820	4046308150	101 (0-2542)	0.976463
RM02_BL	110887640	98048138	4071542754	94 (0-3659)	0.963946
RM02_UM	96112230	90269466	3692709918	92 (0-1862)	0.974768
RM03_BL	95089036	84090538	3447719622	82 (0-3872)	0.967571
RM03_UM	110803930	97911232	4062267808	96 (0-4573)	0.966107
RM04_BL	112721700	99947850	4130658115	94 (0-3730)	0.964199
RM04_UM	110744188	97142028	4090749902	95 (0-3630)	0.966433
RM05_BL	103598548	95831724	3769740128	94 (0-2968)	0.974323
RM05_UM	110742372	100775476	4059665101	101 (0-3118)	0.9763
RM06_BL	110306030	97876920	4041093951	94 (0-4278)	0.966476
RM06_UM	112783960	99176740	4135071536	97 (0-4167)	0.966871
RM07_BL	109842514	97317516	4032858911	95 (0-4251)	0.96802
RM07_UM	114811256	99566772	4008071030	93 (0-4613)	0.966877
RM08_BL	103307420	96939122	3779461433	93 (0-3722)	0.973913
RM08_UM	76717276	71008300	3008014142	75 (0-2515)	0.973206
RM09_BL	105760796	97290726	3984780196	99 (0-1952)	0.97535
RM09_UM	97772994	89317408	3557422238	89 (0-2637)	0.975836
RM10_BL	110418986	99033784	3988826942	93 (0-4014)	0.965395
RM10_UM	111883138	97691194	3881929875	93 (0-3772)	0.970008
RM11_BL	110852974	98823616	4097919756	97 (0-4335)	0.968853
RM11_UM	111179630	97410704	4090131711	96 (0-3597)	0.968312
RM12_BL	109149194	96732104	3878701110	91 (0-3472)	0.96783
RM12_UM	110861564	98543540	4207077309	103 (0-2833)	0.976504
RM13_BL	109812670	97258776	4032392542	95 (0-3641)	0.967018
RM13_UM	112033214	98852946	4075127827	95 (0-3425)	0.965205
RM14_BL	113205360	100791642	4200037285	98 (0-4495)	0.967635
RM14_UM	112655228	99271958	3966275055	93 (0-4642)	0.967503
RM15_BL	113268990	100187376	4193050560	97 (0-4729)	0.967716
RM15_UM	113015170	100827072	4184739131	100 (0-4414)	0.971188

### Sheet: Supplementary Table 2B
Supplementary Table 2B
Reference genome: GRCh38
SampleID	Total number of sequenced reads	Total number of uniquely mapped non-duplicate reads	Total number of covered bases	Median coverage (and range) per base	Percentage of targeted bases with coverage ≥200
BCAP01_UMD_T_5	2587339	2505448	207845898	59798 (23928-81796)	1
BCAP01_UM_T_2	2319929	2259301	188157364	54127 (20575-72146)	1
BCAP31_UMD_P_19	3790528	3711719	322607072	28303 (7003-40077)	1
BCAP36_UM_P_20	3406382	3351086	292199869	25404 (6192-35412)	1
BCAP38_UM_T_21	2653195	2578177	213488810	61421 (20719-85351)	1
BCAP44_UM_P_14	3591920	3515780	305924256	26878 (7490-36769)	1
BCAP45_PT_P_22	2324011	2270675	190714549	16635 (3690-24335)	1
BCAP45_UMD_P_18	3615052	3543852	309493014	27284 (6545-38333)	1
BCAP45_UM_T_1	2396980	2339127	195009966	56342 (21464-76486)	1
BCAP47_UM_T_12	2554412	2488712	209819863	60573 (23553-82133)	1
BCAP48_UMD_T_7	2501197	2432332	202808288	58449 (22607-78187)	1
BCAP48_UM_T_4	2422621	2365268	198356126	57342 (22218-76129)	1
BCAP53_UMD_P_13	3549777	3482848	304768678	26806 (7373-36407)	1
BCAP54_PT_P_6	5653895	5562775	482178900	41926 (11484-55848)	1
BCAP54_UMD_P_16	3882241	3800425	329584786	29023 (8096-38439)	1
BCAP54_UMD_T_15	2691374	2610642	216636643	62349 (20003-83506)	1
BCAP54_UM_P_10	3832950	3767810	328690815	28659 (7948-38090)	1
BCAP54_UM_T_9	2117348	2065396	173384004	49980 (14677-67051)	1
BCAP56_UMD_P_3	3973328	3911965	340576350	29774 (8036-40601)	1
BCAP57_UM_T_17	2600850	2518954	208501571	59975 (18410-81942)	1
BCAP58_UMD_T_11	2529657	2458470	203507972	58807 (18663-79471)	1
BCAP58_UM_T_8	2404953	2337775	194330598	56087 (16704-75009)	1
